# Demographic analysis of mortality changes associated with the COVID-19 pandemic in Japan, 2020–2022

**DOI:** 10.1101/2025.04.13.25325456

**Authors:** Yuta Okada, Hiroshi Nishiura

## Abstract

**Objectives:** To evaluate the mortality impact of the COVID-19 pandemic by age and prefecture in Japan.

**Study design:** Retrospective demographic analysis.

**Methods:** A hierarchical time-varying regression model was applied to prefectural life table data in Japan during 2000–2019. Pre-pandemic baseline mortality rates and death counts during 2020–2022 were projected by this model to evaluate the mortality impact of the COVID-19 pandemic on mortality during 2020–2022.

**Results:** Nationally, the observed mortality rates were higher than projected rates among those aged 10–29 years and lower for ages 1–9 and >80 years in 2020. During 2021 and 2022, mortality rates consistently increased for most age groups, with substantial regional heterogeneity in those aged <14 years. Consistently, the neutral gaps between the observed and projected life expectancy across prefectures in 2020 turned negative in most prefectures during 2022. In 2020, the negative gap in life expectancy ranged from a substantial shortening of −1.41 years (95% prediction interval [PI]: −1.69, −1.12) in Okinawa to a slight shortening of −0.23 years (95% PI: −0.63, 0.17) in Tottori. Excess deaths per population also grew consistently in all prefectures during 2020–2022; Miyazaki yielded the largest estimate at 186.2 (95% PI: 158.6, 214.0) per 100,000 population.

**Conclusions:** Our framework highlights the usefulness of life table data for evaluating the mortality impact caused by an event such as the pandemic. Our estimates, adjusted by pre-pandemic demographic trends, revealed the massive mortality impact of the COVID-19 pandemic across a wide age range.
