## Supplementary material for "Demographic analysis of mortality changes associated with the COVID-19 pandemic in Japan, 2020–2022": suppl_data_1

### Sheet: suppl_data_1_re_age
median	lower_95CrI	upper_95CrI	pref_name	age_group
-0.015	-0.063	0.034	Hokkaido	0
-0.004	-0.077	0.066	Hokkaido	1-4
0.066	-0.022	0.152	Hokkaido	5-9
-0.009	-0.098	0.08	Hokkaido	10-14
0.053	-0.001	0.106	Hokkaido	15-19
0.117	0.073	0.161	Hokkaido	20-24
0.137	0.095	0.179	Hokkaido	25-29
0.134	0.1	0.167	Hokkaido	30-34
0.126	0.096	0.158	Hokkaido	35-39
0.105	0.08	0.131	Hokkaido	40-44
0.083	0.06	0.105	Hokkaido	45-49
0.063	0.045	0.081	Hokkaido	50-54
0.049	0.032	0.065	Hokkaido	55-59
0.05	0.038	0.063	Hokkaido	60-64
0.04	0.027	0.054	Hokkaido	65-69
0.032	0.017	0.048	Hokkaido	70-74
0.007	-0.006	0.02	Hokkaido	75-79
-0.01	-0.019	0	Hokkaido	80-84
-0.021	-0.03	-0.012	Hokkaido	85-89
-0.032	-0.038	-0.026	Hokkaido	90-94
-0.028	-0.037	-0.018	Hokkaido	95-99
-0.006	-0.025	0.014	Hokkaido	100-100
0.089	0.008	0.17	Aomori	0-0
0.095	-0.024	0.208	Aomori	1-4
0.045	-0.099	0.186	Aomori	5-9
0.067	-0.061	0.198	Aomori	10-14
0.015	-0.075	0.112	Aomori	15-19
0.045	-0.033	0.124	Aomori	20-24
0.076	0.002	0.148	Aomori	25-29
0.204	0.141	0.264	Aomori	30-34
0.204	0.153	0.254	Aomori	35-39
0.264	0.223	0.306	Aomori	40-44
0.27	0.238	0.302	Aomori	45-49
0.233	0.206	0.258	Aomori	50-54
0.232	0.21	0.254	Aomori	55-59
0.194	0.176	0.212	Aomori	60-64
0.176	0.158	0.194	Aomori	65-69
0.125	0.107	0.143	Aomori	70-74
0.12	0.105	0.135	Aomori	75-79
0.101	0.089	0.113	Aomori	80-84
0.1	0.089	0.112	Aomori	85-89
0.094	0.084	0.105	Aomori	90-94
0.088	0.072	0.104	Aomori	95-99
0.092	0.055	0.127	Aomori	100-100
0.012	-0.074	0.096	Iwate	0-0
0.114	-0.001	0.228	Iwate	1-4
0.01	-0.142	0.154	Iwate	5-9
0.047	-0.083	0.178	Iwate	10-14
0.037	-0.064	0.129	Iwate	15-19
0.144	0.066	0.222	Iwate	20-24
0.109	0.036	0.179	Iwate	25-29
0.135	0.072	0.193	Iwate	30-34
0.163	0.11	0.215	Iwate	35-39
0.151	0.104	0.192	Iwate	40-44
0.126	0.091	0.161	Iwate	45-49
0.105	0.077	0.132	Iwate	50-54
0.093	0.069	0.116	Iwate	55-59
0.071	0.051	0.09	Iwate	60-64
0.041	0.024	0.059	Iwate	65-69
0.018	0.001	0.035	Iwate	70-74
0.021	0.006	0.036	Iwate	75-79
0.035	0.024	0.046	Iwate	80-84
0.036	0.025	0.046	Iwate	85-89
0.04	0.03	0.049	Iwate	90-94
0.032	0.017	0.047	Iwate	95-99
0.041	0.01	0.072	Iwate	100-100
-0.073	-0.141	-0.007	Miyagi	0-0
-0.009	-0.106	0.084	Miyagi	1-4
-0.009	-0.128	0.108	Miyagi	5-9
0.037	-0.076	0.147	Miyagi	10-14
-0.025	-0.099	0.048	Miyagi	15-19
-0.021	-0.081	0.042	Miyagi	20-24
-0.012	-0.069	0.044	Miyagi	25-29
0.056	0.009	0.104	Miyagi	30-34
0.038	-0.005	0.08	Miyagi	35-39
-0.008	-0.046	0.028	Miyagi	40-44
0.012	-0.019	0.042	Miyagi	45-49
-0.029	-0.054	-0.006	Miyagi	50-54
-0.042	-0.063	-0.02	Miyagi	55-59
-0.037	-0.054	-0.02	Miyagi	60-64
-0.049	-0.065	-0.032	Miyagi	65-69
-0.026	-0.043	-0.009	Miyagi	70-74
-0.009	-0.024	0.005	Miyagi	75-79
0.003	-0.009	0.014	Miyagi	80-84
0.033	0.022	0.043	Miyagi	85-89
0.029	0.02	0.038	Miyagi	90-94
0.028	0.015	0.041	Miyagi	95-99
0.014	-0.013	0.043	Miyagi	100-100
-0.071	-0.167	0.025	Akita	0-0
0.045	-0.088	0.176	Akita	1-4
0.136	-0.018	0.29	Akita	5-9
0.07	-0.083	0.214	Akita	10-14
0.139	0.037	0.241	Akita	15-19
0.124	0.033	0.215	Akita	20-24
0.168	0.091	0.247	Akita	25-29
0.172	0.104	0.24	Akita	30-34
0.141	0.083	0.198	Akita	35-39
0.169	0.121	0.217	Akita	40-44
0.153	0.117	0.19	Akita	45-49
0.134	0.105	0.163	Akita	50-54
0.082	0.056	0.107	Akita	55-59
0.093	0.074	0.113	Akita	60-64
0.044	0.025	0.063	Akita	65-69
0.028	0.01	0.047	Akita	70-74
0.037	0.021	0.052	Akita	75-79
0.051	0.04	0.063	Akita	80-84
0.065	0.055	0.076	Akita	85-89
0.081	0.071	0.091	Akita	90-94
0.073	0.056	0.089	Akita	95-99
0.041	0.007	0.077	Akita	100-100
0.089	0.007	0.173	Yamagata	0-0
-0.038	-0.165	0.083	Yamagata	1-4
-0.004	-0.158	0.149	Yamagata	5-9
0.036	-0.098	0.167	Yamagata	10-14
0.003	-0.102	0.105	Yamagata	15-19
0.111	0.027	0.196	Yamagata	20-24
0.027	-0.052	0.104	Yamagata	25-29
0.078	0.009	0.148	Yamagata	30-34
-0.002	-0.062	0.059	Yamagata	35-39
0.012	-0.037	0.061	Yamagata	40-44
-0.037	-0.077	0.001	Yamagata	45-49
-0.049	-0.08	-0.019	Yamagata	50-54
-0.047	-0.074	-0.021	Yamagata	55-59
-0.034	-0.055	-0.014	Yamagata	60-64
-0.042	-0.062	-0.023	Yamagata	65-69
-0.041	-0.06	-0.022	Yamagata	70-74
-0.013	-0.029	0.002	Yamagata	75-79
0.022	0.011	0.034	Yamagata	80-84
0.048	0.038	0.059	Yamagata	85-89
0.062	0.052	0.071	Yamagata	90-94
0.059	0.043	0.074	Yamagata	95-99
0.051	0.018	0.085	Yamagata	100-100
0.011	-0.058	0.076	Fukushima	0-0
0.058	-0.045	0.155	Fukushima	1-4
0.105	-0.017	0.223	Fukushima	5-9
0.019	-0.098	0.13	Fukushima	10-14
0.104	0.027	0.177	Fukushima	15-19
0.17	0.106	0.234	Fukushima	20-24
0.074	0.012	0.136	Fukushima	25-29
0.133	0.08	0.185	Fukushima	30-34
0.117	0.072	0.162	Fukushima	35-39
0.095	0.061	0.131	Fukushima	40-44
0.036	0.007	0.067	Fukushima	45-49
0.063	0.039	0.086	Fukushima	50-54
0.04	0.019	0.061	Fukushima	55-59
0.052	0.036	0.07	Fukushima	60-64
0.065	0.048	0.081	Fukushima	65-69
0.045	0.028	0.062	Fukushima	70-74
0.04	0.026	0.055	Fukushima	75-79
0.045	0.035	0.056	Fukushima	80-84
0.058	0.048	0.068	Fukushima	85-89
0.056	0.047	0.064	Fukushima	90-94
0.049	0.037	0.063	Fukushima	95-99
0.041	0.013	0.068	Fukushima	100-100
0.061	0.001	0.117	Ibaraki	0-0
0.106	0.022	0.191	Ibaraki	1-4
0.013	-0.096	0.118	Ibaraki	5-9
-0.034	-0.138	0.071	Ibaraki	10-14
0.193	0.129	0.257	Ibaraki	15-19
0.132	0.077	0.184	Ibaraki	20-24
0.113	0.06	0.165	Ibaraki	25-29
0.098	0.055	0.141	Ibaraki	30-34
0.085	0.047	0.124	Ibaraki	35-39
0.075	0.042	0.109	Ibaraki	40-44
0.053	0.026	0.08	Ibaraki	45-49
0.055	0.034	0.077	Ibaraki	50-54
0.036	0.017	0.056	Ibaraki	55-59
0.03	0.015	0.045	Ibaraki	60-64
0.052	0.037	0.067	Ibaraki	65-69
0.063	0.047	0.079	Ibaraki	70-74
0.062	0.048	0.076	Ibaraki	75-79
0.048	0.038	0.058	Ibaraki	80-84
0.047	0.038	0.057	Ibaraki	85-89
0.056	0.048	0.064	Ibaraki	90-94
0.04	0.028	0.052	Ibaraki	95-99
0.019	-0.006	0.045	Ibaraki	100-100
0.12	0.057	0.184	Tochigi	0-0
0.161	0.067	0.255	Tochigi	1-4
0.025	-0.099	0.146	Tochigi	5-9
-0.006	-0.121	0.112	Tochigi	10-14
0.144	0.062	0.225	Tochigi	15-19
0.146	0.082	0.209	Tochigi	20-24
0.097	0.037	0.157	Tochigi	25-29
0.02	-0.033	0.071	Tochigi	30-34
0.059	0.013	0.103	Tochigi	35-39
0.049	0.011	0.086	Tochigi	40-44
0.054	0.022	0.084	Tochigi	45-49
0.042	0.017	0.067	Tochigi	50-54
0.044	0.022	0.065	Tochigi	55-59
0.06	0.043	0.076	Tochigi	60-64
0.073	0.057	0.09	Tochigi	65-69
0.077	0.06	0.094	Tochigi	70-74
0.077	0.062	0.092	Tochigi	75-79
0.065	0.053	0.076	Tochigi	80-84
0.063	0.052	0.073	Tochigi	85-89
0.062	0.052	0.071	Tochigi	90-94
0.049	0.034	0.063	Tochigi	95-99
0.019	-0.012	0.049	Tochigi	100-100
0.013	-0.053	0.08	Gunma	0-0
-0.078	-0.185	0.024	Gunma	1-4
-0.05	-0.179	0.073	Gunma	5-9
-0.055	-0.177	0.068	Gunma	10-14
0.092	0.014	0.177	Gunma	15-19
0.06	-0.01	0.128	Gunma	20-24
0.053	-0.009	0.115	Gunma	25-29
-0.036	-0.089	0.017	Gunma	30-34
0.028	-0.016	0.075	Gunma	35-39
0.009	-0.03	0.049	Gunma	40-44
-0.017	-0.049	0.015	Gunma	45-49
-0.009	-0.035	0.016	Gunma	50-54
0	-0.021	0.022	Gunma	55-59
0.015	-0.003	0.031	Gunma	60-64
0.031	0.015	0.048	Gunma	65-69
0.04	0.023	0.057	Gunma	70-74
0.029	0.015	0.044	Gunma	75-79
0.026	0.016	0.038	Gunma	80-84
0.024	0.014	0.034	Gunma	85-89
0.026	0.017	0.034	Gunma	90-94
0.007	-0.007	0.02	Gunma	95-99
0.009	-0.018	0.036	Gunma	100-100
-0.01	-0.052	0.034	Saitama	0-0
-0.006	-0.069	0.055	Saitama	1-4
-0.02	-0.102	0.059	Saitama	5-9
-0.02	-0.103	0.06	Saitama	10-14
-0.03	-0.078	0.018	Saitama	15-19
-0.101	-0.142	-0.059	Saitama	20-24
-0.05	-0.09	-0.011	Saitama	25-29
-0.038	-0.069	-0.006	Saitama	30-34
-0.027	-0.056	0.001	Saitama	35-39
-0.024	-0.049	0.002	Saitama	40-44
-0.03	-0.051	-0.009	Saitama	45-49
-0.021	-0.038	-0.003	Saitama	50-54
-0.029	-0.046	-0.013	Saitama	55-59
-0.012	-0.025	0	Saitama	60-64
0.019	0.006	0.033	Saitama	65-69
0.046	0.031	0.061	Saitama	70-74
0.062	0.049	0.075	Saitama	75-79
0.041	0.032	0.051	Saitama	80-84
0.03	0.021	0.039	Saitama	85-89
0.028	0.021	0.035	Saitama	90-94
0.011	0	0.021	Saitama	95-99
0.016	-0.005	0.038	Saitama	100-100
0.034	-0.01	0.078	Chiba	0-0
0.025	-0.039	0.089	Chiba	1-4
-0.077	-0.169	0.007	Chiba	5-9
0.005	-0.08	0.088	Chiba	10-14
0.004	-0.05	0.055	Chiba	15-19
-0.022	-0.066	0.019	Chiba	20-24
-0.04	-0.082	0.002	Chiba	25-29
-0.022	-0.056	0.01	Chiba	30-34
-0.004	-0.033	0.027	Chiba	35-39
0.009	-0.016	0.035	Chiba	40-44
-0.007	-0.028	0.016	Chiba	45-49
-0.029	-0.048	-0.01	Chiba	50-54
-0.018	-0.035	-0.001	Chiba	55-59
-0.027	-0.04	-0.014	Chiba	60-64
-0.011	-0.024	0.003	Chiba	65-69
0.008	-0.007	0.024	Chiba	70-74
0.019	0.006	0.032	Chiba	75-79
0.013	0.003	0.023	Chiba	80-84
0.014	0.005	0.023	Chiba	85-89
0.017	0.01	0.023	Chiba	90-94
0.006	-0.004	0.017	Chiba	95-99
-0.005	-0.026	0.016	Chiba	100-100
-0.014	-0.048	0.021	Tokyo	0-0
-0.074	-0.126	-0.022	Tokyo	1-4
-0.078	-0.149	-0.008	Tokyo	5-9
-0.052	-0.122	0.018	Tokyo	10-14
-0.183	-0.228	-0.142	Tokyo	15-19
-0.246	-0.283	-0.211	Tokyo	20-24
-0.202	-0.236	-0.166	Tokyo	25-29
-0.132	-0.158	-0.105	Tokyo	30-34
-0.137	-0.161	-0.112	Tokyo	35-39
-0.082	-0.103	-0.06	Tokyo	40-44
-0.035	-0.054	-0.017	Tokyo	45-49
0.003	-0.013	0.018	Tokyo	50-54
0.028	0.013	0.043	Tokyo	55-59
0.032	0.02	0.043	Tokyo	60-64
0.037	0.024	0.049	Tokyo	65-69
0.017	0.003	0.031	Tokyo	70-74
-0.008	-0.021	0.005	Tokyo	75-79
-0.003	-0.012	0.006	Tokyo	80-84
-0.006	-0.014	0.001	Tokyo	85-89
-0.011	-0.016	-0.005	Tokyo	90-94
-0.021	-0.029	-0.013	Tokyo	95-99
-0.021	-0.037	-0.006	Tokyo	100-100
0.071	0.033	0.107	Kanagawa	0-0
-0.093	-0.15	-0.038	Kanagawa	1-4
-0.132	-0.208	-0.056	Kanagawa	5-9
-0.046	-0.122	0.026	Kanagawa	10-14
-0.136	-0.184	-0.092	Kanagawa	15-19
-0.212	-0.253	-0.171	Kanagawa	20-24
-0.154	-0.195	-0.116	Kanagawa	25-29
-0.137	-0.168	-0.106	Kanagawa	30-34
-0.127	-0.156	-0.1	Kanagawa	35-39
-0.083	-0.106	-0.059	Kanagawa	40-44
-0.086	-0.107	-0.066	Kanagawa	45-49
-0.053	-0.071	-0.036	Kanagawa	50-54
-0.047	-0.063	-0.031	Kanagawa	55-59
-0.03	-0.043	-0.018	Kanagawa	60-64
-0.012	-0.026	0.001	Kanagawa	65-69
-0.002	-0.017	0.012	Kanagawa	70-74
-0.003	-0.017	0.009	Kanagawa	75-79
-0.029	-0.038	-0.019	Kanagawa	80-84
-0.03	-0.038	-0.021	Kanagawa	85-89
-0.025	-0.031	-0.019	Kanagawa	90-94
-0.034	-0.043	-0.025	Kanagawa	95-99
-0.037	-0.056	-0.019	Kanagawa	100-100
-0.073	-0.143	-0.007	Niigata	0-0
0.001	-0.094	0.099	Niigata	1-4
-0.066	-0.193	0.051	Niigata	5-9
-0.044	-0.163	0.073	Niigata	10-14
0.053	-0.022	0.129	Niigata	15-19
0.079	0.012	0.144	Niigata	20-24
0.008	-0.054	0.066	Niigata	25-29
0.016	-0.034	0.068	Niigata	30-34
0.003	-0.043	0.048	Niigata	35-39
0.012	-0.026	0.05	Niigata	40-44
0.028	-0.003	0.057	Niigata	45-49
-0.014	-0.038	0.009	Niigata	50-54
-0.021	-0.042	-0.001	Niigata	55-59
-0.037	-0.054	-0.021	Niigata	60-64
-0.043	-0.059	-0.026	Niigata	65-69
-0.048	-0.065	-0.031	Niigata	70-74
-0.037	-0.052	-0.023	Niigata	75-79
-0.015	-0.025	-0.004	Niigata	80-84
0	-0.009	0.01	Niigata	85-89
0	-0.007	0.008	Niigata	90-94
-0.001	-0.012	0.011	Niigata	95-99
0.003	-0.021	0.026	Niigata	100-100
0.022	-0.066	0.111	Toyama	0-0
-0.059	-0.191	0.07	Toyama	1-4
0.015	-0.147	0.169	Toyama	5-9
0.025	-0.111	0.164	Toyama	10-14
-0.017	-0.129	0.093	Toyama	15-19
0.021	-0.071	0.117	Toyama	20-24
0.035	-0.042	0.113	Toyama	25-29
-0.009	-0.079	0.058	Toyama	30-34
-0.031	-0.096	0.03	Toyama	35-39
-0.059	-0.11	-0.008	Toyama	40-44
-0.101	-0.145	-0.059	Toyama	45-49
-0.068	-0.1	-0.035	Toyama	50-54
-0.044	-0.071	-0.017	Toyama	55-59
-0.057	-0.079	-0.035	Toyama	60-64
-0.053	-0.074	-0.033	Toyama	65-69
-0.032	-0.052	-0.013	Toyama	70-74
-0.035	-0.051	-0.018	Toyama	75-79
-0.009	-0.021	0.004	Toyama	80-84
-0.005	-0.017	0.007	Toyama	85-89
-0.018	-0.029	-0.007	Toyama	90-94
-0.012	-0.027	0.003	Toyama	95-99
0.012	-0.02	0.044	Toyama	100-100
0.01	-0.078	0.088	Ishikawa	0-0
-0.058	-0.18	0.058	Ishikawa	1-4
0.052	-0.102	0.202	Ishikawa	5-9
-0.033	-0.18	0.11	Ishikawa	10-14
-0.138	-0.247	-0.036	Ishikawa	15-19
-0.043	-0.129	0.04	Ishikawa	20-24
-0.078	-0.155	-0.001	Ishikawa	25-29
-0.067	-0.137	0.001	Ishikawa	30-34
-0.143	-0.203	-0.082	Ishikawa	35-39
-0.129	-0.178	-0.079	Ishikawa	40-44
-0.151	-0.192	-0.109	Ishikawa	45-49
-0.087	-0.118	-0.055	Ishikawa	50-54
-0.058	-0.084	-0.033	Ishikawa	55-59
-0.067	-0.089	-0.045	Ishikawa	60-64
-0.038	-0.056	-0.018	Ishikawa	65-69
-0.03	-0.05	-0.01	Ishikawa	70-74
-0.022	-0.038	-0.005	Ishikawa	75-79
-0.01	-0.022	0.003	Ishikawa	80-84
-0.012	-0.024	-0.001	Ishikawa	85-89
-0.019	-0.03	-0.008	Ishikawa	90-94
-0.012	-0.028	0.004	Ishikawa	95-99
0.025	-0.007	0.058	Ishikawa	100-100
0.034	-0.063	0.132	Fukui	0-0
-0.094	-0.239	0.039	Fukui	1-4
-0.002	-0.167	0.153	Fukui	5-9
0.087	-0.057	0.235	Fukui	10-14
-0.038	-0.165	0.083	Fukui	15-19
-0.001	-0.104	0.096	Fukui	20-24
-0.105	-0.203	-0.011	Fukui	25-29
-0.16	-0.245	-0.075	Fukui	30-34
-0.142	-0.214	-0.067	Fukui	35-39
-0.143	-0.203	-0.083	Fukui	40-44
-0.191	-0.242	-0.142	Fukui	45-49
-0.148	-0.187	-0.112	Fukui	50-54
-0.128	-0.159	-0.095	Fukui	55-59
-0.112	-0.138	-0.087	Fukui	60-64
-0.092	-0.114	-0.069	Fukui	65-69
-0.068	-0.089	-0.046	Fukui	70-74
-0.038	-0.056	-0.02	Fukui	75-79
-0.018	-0.032	-0.004	Fukui	80-84
-0.013	-0.026	-0.001	Fukui	85-89
0.006	-0.006	0.018	Fukui	90-94
0.02	0.002	0.037	Fukui	95-99
0.01	-0.026	0.046	Fukui	100-100
-0.086	-0.19	0.015	Yamanashi	0-0
-0.059	-0.202	0.079	Yamanashi	1-4
-0.016	-0.177	0.14	Yamanashi	5-9
-0.038	-0.2	0.115	Yamanashi	10-14
0.035	-0.074	0.146	Yamanashi	15-19
-0.055	-0.159	0.049	Yamanashi	20-24
-0.019	-0.108	0.067	Yamanashi	25-29
-0.022	-0.101	0.056	Yamanashi	30-34
0.011	-0.055	0.075	Yamanashi	35-39
-0.032	-0.086	0.022	Yamanashi	40-44
0.011	-0.031	0.054	Yamanashi	45-49
0.016	-0.018	0.052	Yamanashi	50-54
0.001	-0.029	0.03	Yamanashi	55-59
0.008	-0.016	0.032	Yamanashi	60-64
-0.009	-0.03	0.012	Yamanashi	65-69
-0.026	-0.046	-0.006	Yamanashi	70-74
-0.029	-0.047	-0.012	Yamanashi	75-79
-0.035	-0.049	-0.022	Yamanashi	80-84
-0.047	-0.06	-0.035	Yamanashi	85-89
-0.034	-0.045	-0.021	Yamanashi	90-94
0.014	-0.004	0.032	Yamanashi	95-99
0.013	-0.023	0.049	Yamanashi	100-100
-0.242	-0.316	-0.169	Nagano	0-0
-0.01	-0.113	0.09	Nagano	1-4
-0.072	-0.198	0.052	Nagano	5-9
0.026	-0.092	0.139	Nagano	10-14
0.1	0.018	0.177	Nagano	15-19
0.178	0.108	0.243	Nagano	20-24
0.01	-0.053	0.072	Nagano	25-29
-0.096	-0.155	-0.041	Nagano	30-34
-0.071	-0.117	-0.022	Nagano	35-39
-0.09	-0.13	-0.05	Nagano	40-44
-0.124	-0.157	-0.093	Nagano	45-49
-0.136	-0.163	-0.11	Nagano	50-54
-0.143	-0.164	-0.12	Nagano	55-59
-0.136	-0.154	-0.118	Nagano	60-64
-0.15	-0.167	-0.133	Nagano	65-69
-0.12	-0.137	-0.103	Nagano	70-74
-0.097	-0.111	-0.083	Nagano	75-79
-0.072	-0.083	-0.061	Nagano	80-84
-0.04	-0.05	-0.03	Nagano	85-89
-0.013	-0.021	-0.006	Nagano	90-94
-0.002	-0.013	0.01	Nagano	95-99
0.006	-0.018	0.029	Nagano	100-100
0.026	-0.04	0.091	Gifu	0-0
0.02	-0.077	0.114	Gifu	1-4
0.024	-0.103	0.146	Gifu	5-9
0.043	-0.072	0.155	Gifu	10-14
0.059	-0.019	0.136	Gifu	15-19
-0.019	-0.089	0.05	Gifu	20-24
-0.007	-0.07	0.052	Gifu	25-29
-0.053	-0.107	0.001	Gifu	30-34
-0.05	-0.097	-0.004	Gifu	35-39
-0.097	-0.136	-0.057	Gifu	40-44
-0.089	-0.122	-0.057	Gifu	45-49
-0.096	-0.123	-0.071	Gifu	50-54
-0.072	-0.094	-0.049	Gifu	55-59
-0.07	-0.088	-0.052	Gifu	60-64
-0.048	-0.064	-0.031	Gifu	65-69
0.009	-0.008	0.025	Gifu	70-74
0.012	-0.003	0.027	Gifu	75-79
0.029	0.018	0.04	Gifu	80-84
0.046	0.036	0.056	Gifu	85-89
0.041	0.032	0.05	Gifu	90-94
0.042	0.029	0.055	Gifu	95-99
0.033	0.005	0.061	Gifu	100-100
-0.046	-0.099	0.011	Shizuoka	0-0
-0.023	-0.103	0.055	Shizuoka	1-4
0.012	-0.091	0.109	Shizuoka	5-9
-0.042	-0.142	0.057	Shizuoka	10-14
0.055	-0.01	0.121	Shizuoka	15-19
0.021	-0.035	0.074	Shizuoka	20-24
-0.087	-0.14	-0.036	Shizuoka	25-29
-0.047	-0.088	-0.006	Shizuoka	30-34
-0.085	-0.122	-0.048	Shizuoka	35-39
-0.081	-0.111	-0.049	Shizuoka	40-44
-0.068	-0.094	-0.042	Shizuoka	45-49
-0.057	-0.078	-0.037	Shizuoka	50-54
-0.067	-0.085	-0.048	Shizuoka	55-59
-0.051	-0.065	-0.037	Shizuoka	60-64
-0.031	-0.046	-0.016	Shizuoka	65-69
0	-0.015	0.016	Shizuoka	70-74
-0.008	-0.022	0.006	Shizuoka	75-79
-0.007	-0.017	0.003	Shizuoka	80-84
0	-0.009	0.01	Shizuoka	85-89
0.005	-0.002	0.013	Shizuoka	90-94
0.019	0.009	0.03	Shizuoka	95-99
0.038	0.016	0.059	Shizuoka	100-100
-0.002	-0.042	0.04	Aichi	0-0
-0.045	-0.107	0.014	Aichi	1-4
-0.045	-0.123	0.03	Aichi	5-9
0.075	0	0.151	Aichi	10-14
0.031	-0.016	0.076	Aichi	15-19
-0.091	-0.132	-0.05	Aichi	20-24
-0.088	-0.128	-0.047	Aichi	25-29
-0.114	-0.145	-0.082	Aichi	30-34
-0.11	-0.138	-0.082	Aichi	35-39
-0.109	-0.135	-0.084	Aichi	40-44
-0.099	-0.12	-0.077	Aichi	45-49
-0.081	-0.099	-0.063	Aichi	50-54
-0.057	-0.073	-0.041	Aichi	55-59
-0.027	-0.039	-0.014	Aichi	60-64
0.008	-0.005	0.022	Aichi	65-69
0.036	0.021	0.052	Aichi	70-74
0.051	0.038	0.065	Aichi	75-79
0.045	0.035	0.054	Aichi	80-84
0.047	0.039	0.056	Aichi	85-89
0.037	0.031	0.043	Aichi	90-94
0.026	0.017	0.036	Aichi	95-99
0.013	-0.008	0.033	Aichi	100-100
0.041	-0.027	0.109	Mie	0-0
-0.059	-0.165	0.044	Mie	1-4
-0.058	-0.19	0.07	Mie	5-9
-0.011	-0.135	0.108	Mie	10-14
0.094	0.009	0.178	Mie	15-19
0.058	-0.011	0.129	Mie	20-24
0.021	-0.045	0.085	Mie	25-29
-0.05	-0.108	0.011	Mie	30-34
-0.009	-0.059	0.038	Mie	35-39
-0.07	-0.11	-0.028	Mie	40-44
-0.07	-0.103	-0.036	Mie	45-49
-0.114	-0.142	-0.088	Mie	50-54
-0.066	-0.089	-0.042	Mie	55-59
-0.056	-0.074	-0.037	Mie	60-64
-0.039	-0.056	-0.022	Mie	65-69
0.002	-0.015	0.019	Mie	70-74
0.026	0.01	0.04	Mie	75-79
0.044	0.033	0.056	Mie	80-84
0.046	0.036	0.057	Mie	85-89
0.05	0.041	0.059	Mie	90-94
0.032	0.018	0.046	Mie	95-99
0.012	-0.016	0.042	Mie	100-100
0.07	-0.003	0.138	Shiga	0-0
-0.124	-0.245	-0.01	Shiga	1-4
-0.147	-0.297	-0.004	Shiga	5-9
-0.089	-0.227	0.041	Shiga	10-14
-0.116	-0.216	-0.018	Shiga	15-19
-0.047	-0.124	0.027	Shiga	20-24
-0.091	-0.165	-0.022	Shiga	25-29
-0.164	-0.231	-0.099	Shiga	30-34
-0.172	-0.229	-0.115	Shiga	35-39
-0.211	-0.261	-0.163	Shiga	40-44
-0.196	-0.237	-0.156	Shiga	45-49
-0.209	-0.242	-0.178	Shiga	50-54
-0.174	-0.201	-0.148	Shiga	55-59
-0.148	-0.169	-0.126	Shiga	60-64
-0.1	-0.12	-0.08	Shiga	65-69
-0.054	-0.073	-0.036	Shiga	70-74
-0.021	-0.036	-0.004	Shiga	75-79
-0.008	-0.021	0.004	Shiga	80-84
0.003	-0.009	0.015	Shiga	85-89
0.001	-0.01	0.011	Shiga	90-94
0.009	-0.008	0.025	Shiga	95-99
-0.01	-0.045	0.024	Shiga	100-100
-0.035	-0.098	0.026	Kyoto	0-0
0.005	-0.09	0.097	Kyoto	1-4
-0.008	-0.126	0.106	Kyoto	5-9
-0.048	-0.163	0.063	Kyoto	10-14
-0.236	-0.318	-0.159	Kyoto	15-19
-0.218	-0.281	-0.159	Kyoto	20-24
-0.143	-0.2	-0.085	Kyoto	25-29
-0.108	-0.156	-0.057	Kyoto	30-34
-0.107	-0.15	-0.063	Kyoto	35-39
-0.104	-0.142	-0.067	Kyoto	40-44
-0.088	-0.119	-0.059	Kyoto	45-49
-0.086	-0.111	-0.061	Kyoto	50-54
-0.08	-0.103	-0.058	Kyoto	55-59
-0.059	-0.075	-0.043	Kyoto	60-64
-0.035	-0.05	-0.019	Kyoto	65-69
-0.027	-0.044	-0.01	Kyoto	70-74
-0.021	-0.036	-0.006	Kyoto	75-79
-0.002	-0.013	0.008	Kyoto	80-84
-0.017	-0.027	-0.007	Kyoto	85-89
-0.023	-0.031	-0.015	Kyoto	90-94
-0.022	-0.034	-0.01	Kyoto	95-99
-0.052	-0.076	-0.027	Kyoto	100-100
-0.016	-0.055	0.022	Osaka	0-0
-0.063	-0.12	-0.006	Osaka	1-4
-0.059	-0.134	0.017	Osaka	5-9
-0.097	-0.174	-0.022	Osaka	10-14
-0.09	-0.133	-0.046	Osaka	15-19
-0.13	-0.169	-0.089	Osaka	20-24
-0.078	-0.117	-0.039	Osaka	25-29
-0.028	-0.057	0.002	Osaka	30-34
0.009	-0.018	0.036	Osaka	35-39
0.023	0	0.046	Osaka	40-44
0.046	0.026	0.065	Osaka	45-49
0.077	0.06	0.093	Osaka	50-54
0.08	0.064	0.095	Osaka	55-59
0.088	0.076	0.099	Osaka	60-64
0.103	0.09	0.115	Osaka	65-69
0.094	0.08	0.109	Osaka	70-74
0.088	0.075	0.101	Osaka	75-79
0.058	0.048	0.066	Osaka	80-84
0.033	0.024	0.041	Osaka	85-89
0.011	0.006	0.017	Osaka	90-94
0.004	-0.005	0.013	Osaka	95-99
-0.012	-0.03	0.006	Osaka	100-100
-0.086	-0.133	-0.041	Hyogo	0-0
-0.025	-0.095	0.042	Hyogo	1-4
0.027	-0.061	0.114	Hyogo	5-9
0.031	-0.054	0.115	Hyogo	10-14
-0.051	-0.105	0.004	Hyogo	15-19
0.027	-0.019	0.072	Hyogo	20-24
-0.04	-0.086	0.003	Hyogo	25-29
-0.047	-0.082	-0.012	Hyogo	30-34
-0.037	-0.07	-0.004	Hyogo	35-39
-0.046	-0.074	-0.018	Hyogo	40-44
-0.043	-0.066	-0.021	Hyogo	45-49
-0.029	-0.047	-0.01	Hyogo	50-54
-0.015	-0.032	0.001	Hyogo	55-59
-0.011	-0.024	0.002	Hyogo	60-64
0	-0.014	0.013	Hyogo	65-69
0.022	0.007	0.037	Hyogo	70-74
0.02	0.008	0.034	Hyogo	75-79
0.016	0.007	0.025	Hyogo	80-84
0.011	0.002	0.02	Hyogo	85-89
-0.001	-0.007	0.005	Hyogo	90-94
-0.007	-0.017	0.003	Hyogo	95-99
-0.021	-0.041	-0.003	Hyogo	100-100
0.013	-0.066	0.092	Nara	0-0
-0.005	-0.119	0.109	Nara	1-4
-0.037	-0.181	0.107	Nara	5-9
-0.049	-0.193	0.081	Nara	10-14
-0.064	-0.16	0.031	Nara	15-19
-0.092	-0.173	-0.013	Nara	20-24
-0.085	-0.158	-0.01	Nara	25-29
-0.08	-0.143	-0.016	Nara	30-34
-0.127	-0.184	-0.07	Nara	35-39
-0.135	-0.18	-0.09	Nara	40-44
-0.151	-0.19	-0.111	Nara	45-49
-0.117	-0.148	-0.087	Nara	50-54
-0.142	-0.167	-0.117	Nara	55-59
-0.111	-0.13	-0.09	Nara	60-64
-0.081	-0.099	-0.063	Nara	65-69
-0.038	-0.057	-0.021	Nara	70-74
-0.011	-0.026	0.005	Nara	75-79
-0.006	-0.018	0.006	Nara	80-84
0.001	-0.01	0.013	Nara	85-89
-0.003	-0.014	0.008	Nara	90-94
-0.011	-0.026	0.004	Nara	95-99
0.002	-0.031	0.034	Nara	100-100
-0.017	-0.109	0.071	Wakayama	0-0
-0.118	-0.258	0.005	Wakayama	1-4
-0.041	-0.203	0.114	Wakayama	5-9
-0.032	-0.181	0.113	Wakayama	10-14
-0.001	-0.114	0.106	Wakayama	15-19
0.104	0.012	0.192	Wakayama	20-24
0.055	-0.027	0.134	Wakayama	25-29
0.005	-0.068	0.076	Wakayama	30-34
0.082	0.022	0.142	Wakayama	35-39
0.044	-0.006	0.092	Wakayama	40-44
0.025	-0.015	0.068	Wakayama	45-49
0.025	-0.008	0.058	Wakayama	50-54
0.049	0.023	0.075	Wakayama	55-59
0.061	0.041	0.082	Wakayama	60-64
0.072	0.053	0.092	Wakayama	65-69
0.072	0.053	0.089	Wakayama	70-74
0.055	0.038	0.071	Wakayama	75-79
0.06	0.048	0.073	Wakayama	80-84
0.049	0.037	0.061	Wakayama	85-89
0.024	0.013	0.035	Wakayama	90-94
0.035	0.019	0.051	Wakayama	95-99
-0.011	-0.046	0.024	Wakayama	100-100
-0.022	-0.13	0.083	Tottori	0-0
0.031	-0.117	0.178	Tottori	1-4
-0.02	-0.198	0.147	Tottori	5-9
-0.017	-0.182	0.137	Tottori	10-14
-0.073	-0.204	0.055	Tottori	15-19
0.104	-0.01	0.215	Tottori	20-24
0.035	-0.059	0.132	Tottori	25-29
0.048	-0.047	0.137	Tottori	30-34
-0.093	-0.174	-0.017	Tottori	35-39
-0.031	-0.094	0.033	Tottori	40-44
0.047	-0.002	0.098	Tottori	45-49
0.068	0.029	0.107	Tottori	50-54
0.071	0.037	0.105	Tottori	55-59
0.055	0.029	0.081	Tottori	60-64
0.079	0.056	0.102	Tottori	65-69
0.012	-0.011	0.034	Tottori	70-74
-0.018	-0.037	0.002	Tottori	75-79
-0.036	-0.051	-0.021	Tottori	80-84
-0.05	-0.063	-0.037	Tottori	85-89
-0.042	-0.056	-0.029	Tottori	90-94
-0.01	-0.029	0.009	Tottori	95-99
-0.026	-0.066	0.012	Tottori	100-100
-0.044	-0.149	0.062	Shimane	0-0
-0.058	-0.202	0.08	Shimane	1-4
0.016	-0.163	0.185	Shimane	5-9
-0.052	-0.221	0.102	Shimane	10-14
0.096	-0.026	0.215	Shimane	15-19
0.086	-0.019	0.187	Shimane	20-24
0.03	-0.064	0.127	Shimane	25-29
0.107	0.029	0.187	Shimane	30-34
-0.055	-0.133	0.023	Shimane	35-39
-0.015	-0.076	0.044	Shimane	40-44
-0.019	-0.067	0.032	Shimane	45-49
-0.021	-0.059	0.018	Shimane	50-54
0.023	-0.008	0.053	Shimane	55-59
0.009	-0.016	0.034	Shimane	60-64
-0.018	-0.039	0.004	Shimane	65-69
-0.057	-0.077	-0.035	Shimane	70-74
-0.064	-0.083	-0.047	Shimane	75-79
-0.067	-0.08	-0.053	Shimane	80-84
-0.059	-0.071	-0.047	Shimane	85-89
-0.046	-0.057	-0.035	Shimane	90-94
-0.035	-0.051	-0.018	Shimane	95-99
0.01	-0.021	0.043	Shimane	100-100
-0.042	-0.112	0.024	Okayama	0-0
0.077	-0.021	0.176	Okayama	1-4
0.012	-0.119	0.14	Okayama	5-9
-0.006	-0.128	0.111	Okayama	10-14
0.002	-0.082	0.084	Okayama	15-19
-0.051	-0.122	0.019	Okayama	20-24
-0.044	-0.11	0.02	Okayama	25-29
-0.057	-0.112	-0.001	Okayama	30-34
-0.078	-0.128	-0.027	Okayama	35-39
-0.087	-0.129	-0.045	Okayama	40-44
-0.061	-0.096	-0.028	Okayama	45-49
-0.059	-0.086	-0.033	Okayama	50-54
-0.06	-0.083	-0.037	Okayama	55-59
-0.06	-0.078	-0.042	Okayama	60-64
-0.052	-0.069	-0.036	Okayama	65-69
-0.055	-0.072	-0.038	Okayama	70-74
-0.044	-0.059	-0.028	Okayama	75-79
-0.037	-0.048	-0.026	Okayama	80-84
-0.026	-0.037	-0.016	Okayama	85-89
-0.012	-0.021	-0.004	Okayama	90-94
-0.001	-0.014	0.012	Okayama	95-99
0.006	-0.018	0.03	Okayama	100-100
-0.045	-0.103	0.012	Hiroshima	0-0
-0.006	-0.095	0.081	Hiroshima	1-4
0.085	-0.017	0.189	Hiroshima	5-9
-0.053	-0.167	0.056	Hiroshima	10-14
-0.041	-0.112	0.029	Hiroshima	15-19
-0.022	-0.081	0.038	Hiroshima	20-24
-0.036	-0.09	0.017	Hiroshima	25-29
-0.087	-0.135	-0.041	Hiroshima	30-34
-0.041	-0.082	-0.002	Hiroshima	35-39
-0.041	-0.075	-0.008	Hiroshima	40-44
-0.047	-0.076	-0.019	Hiroshima	45-49
-0.017	-0.039	0.006	Hiroshima	50-54
-0.043	-0.062	-0.023	Hiroshima	55-59
-0.032	-0.047	-0.016	Hiroshima	60-64
-0.033	-0.049	-0.018	Hiroshima	65-69
-0.016	-0.033	0	Hiroshima	70-74
-0.025	-0.039	-0.011	Hiroshima	75-79
-0.035	-0.046	-0.025	Hiroshima	80-84
-0.04	-0.05	-0.031	Hiroshima	85-89
-0.038	-0.045	-0.03	Hiroshima	90-94
-0.026	-0.038	-0.015	Hiroshima	95-99
-0.018	-0.04	0.004	Hiroshima	100-100
-0.009	-0.091	0.071	Yamaguchi	0-0
0.119	0.01	0.226	Yamaguchi	1-4
-0.074	-0.226	0.065	Yamaguchi	5-9
-0.01	-0.147	0.121	Yamaguchi	10-14
-0.015	-0.112	0.079	Yamaguchi	15-19
-0.029	-0.112	0.051	Yamaguchi	20-24
0.043	-0.032	0.115	Yamaguchi	25-29
0.042	-0.022	0.105	Yamaguchi	30-34
0.048	-0.007	0.101	Yamaguchi	35-39
0.023	-0.022	0.068	Yamaguchi	40-44
0.015	-0.022	0.052	Yamaguchi	45-49
0.024	-0.004	0.051	Yamaguchi	50-54
0.035	0.012	0.059	Yamaguchi	55-59
0.036	0.017	0.055	Yamaguchi	60-64
0.041	0.025	0.058	Yamaguchi	65-69
0.031	0.014	0.048	Yamaguchi	70-74
0.021	0.006	0.036	Yamaguchi	75-79
0.026	0.015	0.037	Yamaguchi	80-84
0.01	0	0.021	Yamaguchi	85-89
0.007	-0.002	0.017	Yamaguchi	90-94
-0.01	-0.023	0.004	Yamaguchi	95-99
-0.013	-0.04	0.015	Yamaguchi	100-100
0.2	0.104	0.296	Tokushima	0-0
-0.001	-0.146	0.14	Tokushima	1-4
-0.102	-0.284	0.064	Tokushima	5-9
0.145	-0.008	0.319	Tokushima	10-14
0.004	-0.116	0.118	Tokushima	15-19
-0.038	-0.14	0.064	Tokushima	20-24
0.024	-0.069	0.111	Tokushima	25-29
-0.025	-0.106	0.058	Tokushima	30-34
-0.041	-0.117	0.034	Tokushima	35-39
-0.01	-0.067	0.047	Tokushima	40-44
0.033	-0.014	0.079	Tokushima	45-49
0.034	-0.001	0.069	Tokushima	50-54
0.014	-0.015	0.043	Tokushima	55-59
0.032	0.008	0.055	Tokushima	60-64
0.034	0.013	0.055	Tokushima	65-69
0.027	0.007	0.047	Tokushima	70-74
0.032	0.015	0.049	Tokushima	75-79
0.028	0.014	0.041	Tokushima	80-84
0.03	0.018	0.042	Tokushima	85-89
0.027	0.016	0.039	Tokushima	90-94
0.006	-0.012	0.024	Tokushima	95-99
0.021	-0.014	0.057	Tokushima	100-100
-0.082	-0.173	0.01	Kagawa	0-0
0	-0.124	0.124	Kagawa	1-4
-0.093	-0.26	0.067	Kagawa	5-9
0.059	-0.087	0.211	Kagawa	10-14
0.075	-0.034	0.184	Kagawa	15-19
0.112	0.018	0.2	Kagawa	20-24
0.074	-0.006	0.154	Kagawa	25-29
0.073	0.006	0.144	Kagawa	30-34
0.039	-0.022	0.099	Kagawa	35-39
-0.014	-0.069	0.038	Kagawa	40-44
-0.024	-0.067	0.017	Kagawa	45-49
-0.035	-0.067	-0.001	Kagawa	50-54
-0.042	-0.071	-0.015	Kagawa	55-59
-0.032	-0.054	-0.009	Kagawa	60-64
-0.017	-0.037	0.003	Kagawa	65-69
-0.025	-0.044	-0.005	Kagawa	70-74
-0.021	-0.037	-0.004	Kagawa	75-79
-0.009	-0.022	0.003	Kagawa	80-84
-0.01	-0.022	0.002	Kagawa	85-89
-0.007	-0.017	0.004	Kagawa	90-94
-0.017	-0.033	0	Kagawa	95-99
-0.039	-0.071	-0.007	Kagawa	100-100
-0.178	-0.269	-0.094	Ehime	0-0
0.021	-0.093	0.139	Ehime	1-4
0.014	-0.127	0.158	Ehime	5-9
0.058	-0.072	0.192	Ehime	10-14
0.039	-0.056	0.134	Ehime	15-19
0.051	-0.029	0.128	Ehime	20-24
0.062	-0.007	0.132	Ehime	25-29
0.105	0.042	0.166	Ehime	30-34
0.059	0.009	0.111	Ehime	35-39
0.08	0.037	0.124	Ehime	40-44
0.066	0.03	0.101	Ehime	45-49
0.087	0.06	0.114	Ehime	50-54
0.09	0.065	0.113	Ehime	55-59
0.08	0.061	0.098	Ehime	60-64
0.025	0.008	0.043	Ehime	65-69
0.008	-0.01	0.026	Ehime	70-74
0.003	-0.012	0.018	Ehime	75-79
-0.004	-0.016	0.007	Ehime	80-84
-0.008	-0.019	0.003	Ehime	85-89
-0.013	-0.022	-0.004	Ehime	90-94
-0.027	-0.041	-0.013	Ehime	95-99
-0.002	-0.03	0.025	Ehime	100-100
0.103	0.002	0.205	Kochi	0-0
0.082	-0.055	0.217	Kochi	1-4
0.137	-0.032	0.305	Kochi	5-9
0.033	-0.119	0.194	Kochi	10-14
0.038	-0.084	0.155	Kochi	15-19
-0.027	-0.142	0.076	Kochi	20-24
0.002	-0.096	0.094	Kochi	25-29
0.07	-0.007	0.148	Kochi	30-34
0.09	0.02	0.158	Kochi	35-39
0.04	-0.019	0.098	Kochi	40-44
0.111	0.063	0.157	Kochi	45-49
0.12	0.086	0.155	Kochi	50-54
0.114	0.085	0.143	Kochi	55-59
0.097	0.073	0.119	Kochi	60-64
0.05	0.028	0.07	Kochi	65-69
0.008	-0.012	0.029	Kochi	70-74
-0.014	-0.031	0.003	Kochi	75-79
-0.033	-0.046	-0.019	Kochi	80-84
-0.042	-0.054	-0.029	Kochi	85-89
-0.04	-0.051	-0.028	Kochi	90-94
-0.018	-0.036	-0.001	Kochi	95-99
-0.045	-0.079	-0.013	Kochi	100-100
0.023	-0.022	0.07	Fukuoka	0-0
0.069	0.004	0.134	Fukuoka	1-4
0.124	0.038	0.213	Fukuoka	5-9
0.028	-0.055	0.112	Fukuoka	10-14
-0.03	-0.083	0.023	Fukuoka	15-19
-0.117	-0.165	-0.069	Fukuoka	20-24
-0.031	-0.076	0.012	Fukuoka	25-29
-0.037	-0.075	-0.002	Fukuoka	30-34
0.01	-0.024	0.042	Fukuoka	35-39
-0.001	-0.029	0.026	Fukuoka	40-44
0.015	-0.008	0.038	Fukuoka	45-49
0.053	0.034	0.072	Fukuoka	50-54
0.027	0.009	0.044	Fukuoka	55-59
0.016	0.003	0.029	Fukuoka	60-64
0.036	0.023	0.05	Fukuoka	65-69
0.019	0.003	0.034	Fukuoka	70-74
0.01	-0.003	0.023	Fukuoka	75-79
-0.013	-0.023	-0.003	Fukuoka	80-84
-0.023	-0.032	-0.014	Fukuoka	85-89
-0.032	-0.039	-0.025	Fukuoka	90-94
-0.032	-0.042	-0.023	Fukuoka	95-99
-0.032	-0.051	-0.013	Fukuoka	100-100
-0.119	-0.219	-0.02	Saga	0-0
0.058	-0.068	0.183	Saga	1-4
0.058	-0.094	0.212	Saga	5-9
-0.007	-0.151	0.132	Saga	10-14
-0.143	-0.262	-0.027	Saga	15-19
-0.017	-0.111	0.072	Saga	20-24
0.002	-0.088	0.089	Saga	25-29
-0.005	-0.083	0.077	Saga	30-34
0.022	-0.045	0.091	Saga	35-39
0	-0.058	0.056	Saga	40-44
0.082	0.037	0.126	Saga	45-49
0.032	-0.001	0.066	Saga	50-54
0.027	-0.001	0.056	Saga	55-59
0.021	-0.002	0.045	Saga	60-64
0.018	-0.003	0.038	Saga	65-69
0.009	-0.012	0.029	Saga	70-74
0.015	-0.003	0.031	Saga	75-79
-0.012	-0.026	0.001	Saga	80-84
-0.017	-0.03	-0.004	Saga	85-89
-0.012	-0.023	-0.001	Saga	90-94
-0.021	-0.039	-0.004	Saga	95-99
-0.025	-0.059	0.009	Saga	100-100
0.083	0.007	0.158	Nagasaki	0-0
0.085	-0.022	0.192	Nagasaki	1-4
-0.075	-0.22	0.06	Nagasaki	5-9
-0.067	-0.205	0.068	Nagasaki	10-14
-0.024	-0.121	0.068	Nagasaki	15-19
-0.053	-0.14	0.033	Nagasaki	20-24
0.068	-0.003	0.139	Nagasaki	25-29
0.052	-0.009	0.114	Nagasaki	30-34
0.036	-0.019	0.091	Nagasaki	35-39
0.102	0.058	0.145	Nagasaki	40-44
0.077	0.042	0.112	Nagasaki	45-49
0.061	0.034	0.088	Nagasaki	50-54
0.06	0.035	0.083	Nagasaki	55-59
0.042	0.023	0.061	Nagasaki	60-64
0.006	-0.012	0.024	Nagasaki	65-69
0.002	-0.016	0.019	Nagasaki	70-74
-0.002	-0.018	0.013	Nagasaki	75-79
0.003	-0.009	0.014	Nagasaki	80-84
-0.007	-0.017	0.004	Nagasaki	85-89
-0.017	-0.026	-0.007	Nagasaki	90-94
-0.012	-0.025	0.002	Nagasaki	95-99
-0.008	-0.035	0.02	Nagasaki	100-100
0.014	-0.055	0.078	Kumamoto	0-0
0.019	-0.084	0.118	Kumamoto	1-4
0.035	-0.093	0.163	Kumamoto	5-9
-0.06	-0.189	0.062	Kumamoto	10-14
-0.075	-0.161	0.009	Kumamoto	15-19
-0.08	-0.151	-0.009	Kumamoto	20-24
-0.044	-0.11	0.023	Kumamoto	25-29
-0.061	-0.12	-0.005	Kumamoto	30-34
-0.037	-0.085	0.012	Kumamoto	35-39
-0.018	-0.06	0.022	Kumamoto	40-44
0.006	-0.027	0.04	Kumamoto	45-49
-0.03	-0.056	-0.003	Kumamoto	50-54
-0.042	-0.064	-0.019	Kumamoto	55-59
-0.072	-0.091	-0.054	Kumamoto	60-64
-0.086	-0.104	-0.068	Kumamoto	65-69
-0.087	-0.105	-0.07	Kumamoto	70-74
-0.087	-0.102	-0.072	Kumamoto	75-79
-0.078	-0.089	-0.067	Kumamoto	80-84
-0.05	-0.06	-0.04	Kumamoto	85-89
-0.041	-0.049	-0.033	Kumamoto	90-94
-0.022	-0.034	-0.01	Kumamoto	95-99
0	-0.025	0.025	Kumamoto	100-100
0.012	-0.07	0.095	Oita	0-0
-0.062	-0.186	0.06	Oita	1-4
-0.03	-0.179	0.111	Oita	5-9
0.006	-0.14	0.15	Oita	10-14
-0.069	-0.176	0.034	Oita	15-19
-0.033	-0.119	0.05	Oita	20-24
0.018	-0.059	0.096	Oita	25-29
-0.06	-0.131	0.01	Oita	30-34
-0.046	-0.105	0.012	Oita	35-39
-0.017	-0.068	0.034	Oita	40-44
-0.042	-0.084	-0.002	Oita	45-49
-0.04	-0.07	-0.008	Oita	50-54
-0.061	-0.086	-0.035	Oita	55-59
-0.045	-0.066	-0.023	Oita	60-64
-0.063	-0.083	-0.044	Oita	65-69
-0.062	-0.081	-0.044	Oita	70-74
-0.053	-0.069	-0.037	Oita	75-79
-0.019	-0.031	-0.007	Oita	80-84
-0.011	-0.022	0.001	Oita	85-89
-0.002	-0.012	0.008	Oita	90-94
0.01	-0.005	0.025	Oita	95-99
0.015	-0.016	0.047	Oita	100-100
0.048	-0.034	0.128	Miyazaki	0-0
-0.005	-0.129	0.11	Miyazaki	1-4
0.056	-0.084	0.2	Miyazaki	5-9
0.135	-0.002	0.278	Miyazaki	10-14
0.007	-0.099	0.104	Miyazaki	15-19
0.007	-0.081	0.091	Miyazaki	20-24
0.034	-0.044	0.113	Miyazaki	25-29
-0.033	-0.104	0.035	Miyazaki	30-34
0.086	0.025	0.145	Miyazaki	35-39
0.092	0.044	0.141	Miyazaki	40-44
0.046	0.006	0.084	Miyazaki	45-49
0.026	-0.005	0.057	Miyazaki	50-54
0.054	0.028	0.08	Miyazaki	55-59
0.017	-0.004	0.038	Miyazaki	60-64
-0.014	-0.034	0.005	Miyazaki	65-69
-0.025	-0.044	-0.006	Miyazaki	70-74
-0.041	-0.057	-0.024	Miyazaki	75-79
-0.036	-0.049	-0.024	Miyazaki	80-84
-0.043	-0.056	-0.031	Miyazaki	85-89
-0.042	-0.053	-0.032	Miyazaki	90-94
-0.043	-0.059	-0.028	Miyazaki	95-99
-0.002	-0.033	0.026	Miyazaki	100-100
0.101	0.031	0.17	Kagoshima	0-0
0.131	0.031	0.227	Kagoshima	1-4
0.225	0.094	0.344	Kagoshima	5-9
0.054	-0.065	0.175	Kagoshima	10-14
0.063	-0.023	0.147	Kagoshima	15-19
-0.03	-0.106	0.043	Kagoshima	20-24
0.045	-0.027	0.111	Kagoshima	25-29
0.092	0.036	0.154	Kagoshima	30-34
0.066	0.016	0.115	Kagoshima	35-39
0.117	0.077	0.159	Kagoshima	40-44
0.106	0.073	0.137	Kagoshima	45-49
0.107	0.08	0.132	Kagoshima	50-54
0.105	0.083	0.127	Kagoshima	55-59
0.052	0.034	0.07	Kagoshima	60-64
0.035	0.019	0.052	Kagoshima	65-69
0.013	-0.004	0.03	Kagoshima	70-74
-0.006	-0.021	0.008	Kagoshima	75-79
-0.005	-0.016	0.006	Kagoshima	80-84
-0.019	-0.03	-0.009	Kagoshima	85-89
-0.031	-0.039	-0.022	Kagoshima	90-94
-0.038	-0.051	-0.026	Kagoshima	95-99
-0.039	-0.063	-0.014	Kagoshima	100-100
0.035	-0.03	0.1	Okinawa	0-0
-0.128	-0.235	-0.018	Okinawa	1-4
0.047	-0.084	0.174	Okinawa	5-9
-0.098	-0.235	0.028	Okinawa	10-14
0.071	-0.019	0.161	Okinawa	15-19
-0.092	-0.171	-0.017	Okinawa	20-24
0.024	-0.046	0.093	Okinawa	25-29
0.138	0.081	0.196	Okinawa	30-34
0.248	0.201	0.296	Okinawa	35-39
0.265	0.224	0.305	Okinawa	40-44
0.277	0.244	0.308	Okinawa	45-49
0.206	0.18	0.234	Okinawa	50-54
0.144	0.119	0.169	Okinawa	55-59
0.114	0.095	0.135	Okinawa	60-64
0.029	0.009	0.048	Okinawa	65-69
-0.022	-0.042	-0.001	Okinawa	70-74
-0.081	-0.099	-0.063	Okinawa	75-79
-0.149	-0.163	-0.135	Okinawa	80-84
-0.198	-0.212	-0.185	Okinawa	85-89
-0.208	-0.221	-0.196	Okinawa	90-94
-0.199	-0.215	-0.182	Okinawa	95-99
-0.137	-0.165	-0.11	Okinawa	100-100
