## Supplementary material for "Demographic analysis of mortality changes associated with the COVID-19 pandemic in Japan, 2020–2022": suppl_data_3

### Sheet: suppl_data_3_std_re_beta_pref
p1_median	p1_lower_95CrI	p1_upper_95CrI	p2_median	p2_lower_95CrI	p2_upper_95CrI	p3_median	p3_lower_95CrI	p3_upper_95CrI
0.157	0.121	0.209	0.102	0.077	0.137	0.136	0.102	0.181
0.12	0.09	0.157	0.098	0.075	0.131	0.109	0.08	0.149
0.12	0.091	0.161	0.095	0.072	0.126	0.125	0.094	0.169
0.115	0.086	0.154	0.101	0.077	0.134	0.144	0.107	0.196
0.117	0.088	0.156	0.09	0.068	0.118	0.119	0.087	0.162
0.102	0.076	0.137	0.086	0.065	0.114	0.116	0.086	0.157
0.12	0.091	0.16	0.09	0.069	0.121	0.117	0.086	0.157
0.114	0.086	0.151	0.089	0.067	0.12	0.109	0.08	0.149
0.122	0.093	0.163	0.092	0.07	0.124	0.106	0.078	0.143
0.116	0.088	0.153	0.086	0.066	0.115	0.115	0.085	0.156
0.103	0.077	0.137	0.085	0.065	0.113	0.116	0.085	0.157
0.4	0.328	0.498	0.089	0.067	0.118	0.171	0.131	0.228
0.1	0.075	0.133	0.089	0.067	0.118	0.104	0.077	0.143
0.124	0.095	0.166	0.089	0.067	0.119	0.112	0.083	0.151
0.116	0.087	0.154	0.086	0.065	0.116	0.117	0.086	0.159
0.119	0.09	0.158	0.085	0.065	0.114	0.112	0.082	0.151
0.15	0.116	0.196	0.093	0.071	0.124	0.126	0.094	0.171
0.136	0.106	0.178	0.099	0.075	0.133	0.117	0.087	0.158
0.157	0.122	0.203	0.095	0.072	0.126	0.127	0.094	0.17
0.189	0.149	0.242	0.097	0.074	0.129	0.114	0.085	0.154
