## Supplementary material for "Demographic analysis of mortality changes associated with the COVID-19 pandemic in Japan, 2020–2022": suppl_data_4

### Sheet: suppl_data_4_le_proj
pref	pref_idx	y2020_lwr	y2020_med	y2020_upr	y2021_lwr	y2021_med	y2021_upr	y2022_lwr	y2022_med	y2022_upr	y2020_obs	y2021_obs	y2022_obs
hokkaido	1	84.1571	84.3008	84.4323	84.2824	84.4289	84.5719	84.3884	84.5426	84.7035	84.3412	83.9821	83.5557
aomori	2	82.6667	82.9335	83.2084	82.7951	83.0734	83.3493	82.9021	83.1919	83.4845	83.1213	82.9483	82.6607
iwate	3	83.5091	83.776	84.0423	83.6282	83.9157	84.1709	83.7557	84.0465	84.3239	84.119	84.1466	83.1469
miyagi	4	84.4948	84.6932	84.8904	84.6114	84.8169	85.0197	84.711	84.9281	85.1392	84.87	84.7346	84.2046
akita	5	83.6717	83.9804	84.2763	83.7954	84.1033	84.4029	83.9043	84.2194	84.5372	84.013	83.9561	83.3841
yamagata	6	84.3163	84.603	84.8708	84.443	84.7206	84.9938	84.5405	84.8422	85.1204	84.4113	84.5523	83.9919
fukushima	7	83.6772	83.8978	84.1198	83.8015	84.0328	84.2563	83.9133	84.153	84.3894	83.9569	83.5761	83.2064
ibaraki	8	83.7411	83.9184	84.0943	83.8582	84.0395	84.223	83.9596	84.1566	84.3506	83.949	84.0044	83.3805
tochigi	9	83.7766	83.9902	84.2201	83.8899	84.1134	84.3319	83.9978	84.2262	84.4572	84.1614	83.9696	83.3836
gunma	10	84.0362	84.2502	84.4662	84.1639	84.3842	84.6105	84.2634	84.4949	84.728	84.3096	83.9714	83.6062
saitama	11	84.3652	84.4791	84.5937	84.4775	84.6018	84.7259	84.5779	84.7145	84.8505	84.4283	84.3152	83.8168
chiba	12	84.3776	84.502	84.6279	84.4995	84.6354	84.7679	84.5964	84.7385	84.8865	84.5888	84.4896	83.8658
tokyo	13	84.9148	85.0005	85.0905	85.0379	85.1334	85.2312	85.1224	85.2346	85.3455	85.0125	84.8315	84.4049
kanagawa	14	84.9687	85.0738	85.1785	85.0844	85.1981	85.3077	85.1894	85.3104	85.4342	85.0832	84.9498	84.3938
niigata	15	84.1951	84.3981	84.6005	84.3101	84.5187	84.7158	84.4167	84.6433	84.8564	84.7177	84.4257	84.2117
toyama	16	84.6766	84.9522	85.2302	84.789	85.0782	85.3573	84.8755	85.1779	85.4573	85.202	84.8049	84.2778
ishikawa	17	84.8276	85.1018	85.37	84.9503	85.2187	85.4895	85.0552	85.3243	85.6001	85.2637	85.2773	84.6544
fukui	18	84.626	84.9686	85.2884	84.7589	85.0771	85.4034	84.8723	85.2059	85.5427	84.9324	85.1706	84.534
yamanashi	19	84.4157	84.7358	85.0492	84.5409	84.8677	85.1881	84.6413	84.9704	85.3048	85.0045	85.003	84.3954
nagano	20	85.3422	85.5518	85.7598	85.4554	85.6676	85.8812	85.5405	85.7698	85.9833	85.5211	85.6606	85.1419
gifu	21	84.464	84.6759	84.8871	84.5828	84.8002	85.0032	84.6741	84.9058	85.1231	85.0608	84.7203	84.2415
shizuoka	22	84.4821	84.6363	84.7916	84.5979	84.7635	84.9252	84.6927	84.87	85.0461	84.578	84.6764	84.1663
aichi	23	84.6299	84.742	84.8536	84.7515	84.8673	84.9842	84.8439	84.9783	85.1051	84.7328	84.6737	84.1711
mie	24	84.5348	84.7544	84.9667	84.6684	84.8909	85.113	84.7558	84.989	85.2178	84.7052	84.7315	84.3982
shiga	25	85.3166	85.5552	85.7979	85.4295	85.6749	85.9253	85.5233	85.7712	86.0155	85.7217	85.6104	85.1081
kyoto	26	85.2599	85.4419	85.6165	85.3839	85.567	85.7529	85.4735	85.6652	85.8646	85.5459	85.3906	84.6467
osaka	27	84.232	84.3341	84.4371	84.3462	84.4618	84.5689	84.4492	84.5764	84.7016	84.2625	84.0387	83.5384
hyogo	28	85.0023	85.1338	85.2628	85.1116	85.2505	85.3835	85.2113	85.3593	85.4996	85.0392	84.8047	84.5984
nara	29	85.2543	85.5058	85.7479	85.3516	85.6142	85.8551	85.4354	85.6963	85.9504	85.47	85.1948	84.6713
wakayama	30	84.0322	84.3324	84.6259	84.1567	84.4712	84.7755	84.267	84.5795	84.8959	84.4942	84.285	83.7187
tottori	31	84.0846	84.4618	84.8513	84.1877	84.6	85	84.328	84.7309	85.1271	85.3319	84.7622	84.4962
shimane	32	84.6933	85.0589	85.3994	84.8137	85.1791	85.539	84.9245	85.2839	85.6475	84.9823	85.092	84.6572
okayama	33	85.1022	85.3084	85.5232	85.2192	85.4309	85.6446	85.3039	85.5281	85.7428	85.3857	85.1555	84.6926
hiroshima	34	84.8713	85.0541	85.229	84.9982	85.1844	85.3689	85.1001	85.2846	85.4719	85.3859	85.1954	84.6401
yamaguchi	35	84.1595	84.4084	84.66	84.2696	84.5342	84.7966	84.3678	84.6436	84.909	84.6371	84.3939	84.2356
tokushima	36	84.2119	84.5398	84.8741	84.3236	84.678	85.0054	84.4339	84.7776	85.1221	84.4389	84.4658	84.1505
kagawa	37	84.4873	84.7881	85.0925	84.6075	84.9251	85.2298	84.7128	85.027	85.336	84.5829	84.8139	84.3816
ehime	38	84.1418	84.3991	84.6557	84.265	84.5259	84.7778	84.3754	84.6432	84.9017	84.5652	84.3032	84.101
kochi	39	84.1849	84.5333	84.87	84.2937	84.6567	84.9993	84.402	84.7613	85.1148	84.6155	84.4751	83.78
fukuoka	40	84.6027	84.7422	84.8753	84.7184	84.8649	85.0097	84.8258	84.981	85.134	84.9354	84.6664	84.1487
saga	41	84.515	84.8363	85.1489	84.6415	84.9858	85.3039	84.7223	85.0665	85.3872	84.9054	84.7525	84.3246
nagasaki	42	84.3232	84.5854	84.8401	84.4455	84.7141	84.9716	84.5338	84.8152	85.0786	84.3542	84.3468	84.3943
kumamoto	43	85.0413	85.2644	85.4839	85.1482	85.3785	85.6041	85.2526	85.4912	85.7221	85.3837	85.1898	84.4582
oita	44	84.9685	85.239	85.5094	85.0943	85.3679	85.6347	85.1973	85.4818	85.756	85.2289	84.9509	84.6267
miyazaki	45	84.5311	84.8236	85.1028	84.675	84.9632	85.2451	84.7534	85.062	85.3435	84.3823	84.4103	83.7288
kagoshima	46	84.2289	84.4672	84.7039	84.363	84.5961	84.8362	84.4602	84.7062	84.9487	84.3778	84.483	83.8058
okinawa	47	84.1534	84.4361	84.7095	84.2852	84.5608	84.8352	84.3691	84.6621	84.9442	84.5596	83.9939	83.2496
