## Supplementary material for "Demographic analysis of mortality changes associated with the COVID-19 pandemic in Japan, 2020–2022": suppl_data_5

### Sheet: suppl_data_5_projected_death
pref	pref_idx	y2020_lwr	y2020_med	y2020_upr	y2021_lwr	y2021_med	y2021_upr	y2022_lwr	y2022_med	y2022_upr	y2020_obs	y2021_obs	y2022_obs
hokkaido	1	66015	66647	67264	66946.9	67611	68292.1	67565.9	68294	69051	65118.2	69060	74475.9
aomori	2	18331	18655	18985	18491	18820	19161	18571	18916	19261	17916.3	18795.1	20127.5
iwate	3	17659	17984	18305	17817	18136	18469.1	17884	18217.5	18543	17214	17640.1	19351.8
miyagi	4	25290	25665	26054	25616	26012	26399	25852	26273.5	26687	24647.1	25910.5	28054.5
akita	5	15674	15955	16260	15772	16071	16384	15774	16094	16417	15387.9	16027	17264.4
yamagata	6	15569	15858	16150	15648	15943	16242	15636	15937	16254	15356.5	15760.7	16891.2
fukushima	7	24842	25230	25599	24964	25351	25748	24975	25385	25808	24529.7	25572.6	27408.2
ibaraki	8	33549	33993	34421	34048	34502	34963	34382	34881	35398	32952.1	33832.8	37276.2
tochigi	9	22183	22553	22917	22494	22861	23223	22650	23042	23435	21715.7	22724.6	25005.3
gunma	10	23229.9	23592	23950	23467	23852	24248	23582	23987	24380	23300.2	24317	26602.9
saitama	11	71003.9	71675.5	72337	72796.9	73557	74265.1	74512	75336.5	76154	70806.2	75207.9	82267.4
chiba	12	63026	63663	64277	64503	65206.5	65873.1	65852.9	66621	67370	62159.4	65281.4	72298
tokyo	13	123222	124075	124984	125794	126825	127805	128072	129238	130411	121298	127721	139339
kanagawa	14	85700.9	86436	87151	87897	88701.5	89517.1	89764.9	90643	91573.1	84656.7	89751.8	98875.4
niigata	15	30217	30649	31073	30405	30838.5	31291	30469	30910.5	31375	29472.1	31005.8	32329.2
toyama	16	13088	13350	13618	13213	13492	13765	13313	13599	13883	12988.4	13657	15059.6
ishikawa	17	12779	13042	13311	12929	13201.5	13483	13064	13343	13633	12728.4	13220.7	14323.1
fukui	18	9389	9621	9849	9463	9696	9929	9496.98	9735.5	9973.02	9291.21	9725.73	10524.1
yamanashi	19	9963.98	10201	10437	10041	10274.5	10520	10047	10306	10555	9801.77	10112.2	11095.5
nagano	20	25966	26365	26727	26236	26642	27035	26376	26800.5	27223	25441.9	26013.7	28516.7
gifu	21	23441	23814	24205	23770	24158	24551	23967.9	24371	24758	22732.9	24138.5	26188.2
shizuoka	22	42424	42916	43429	43070	43584	44118	43496	44062	44614.1	42216.9	43216.8	47358.7
aichi	23	71030	71682	72323	72524	73256	73978.1	73800	74584	75360.1	70563.4	73810	81226.8
mie	24	20845	21174	21533	21099	21448	21805	21220	21604	21977.1	20728.2	21650.1	23352.8
shiga	25	13273	13549	13824	13526	13807	14083	13717	14002	14298	13046.7	13681.1	15050.6
kyoto	26	27305	27702.5	28094	27844	28253.5	28670	28271	28710	29139	26876.1	28330.5	31507.1
osaka	27	92084.9	92849	93606	94113	94920	95735.1	95878.9	96822.5	97786	91704.1	97337.2	106335
hyogo	28	58768	59340	59927	59848.9	60470	61111	60803.9	61506	62209	58690.1	62013.3	66575.5
nara	29	14755	15048	15347	15067	15354	15658	15298	15615	15934	14686.6	15580.8	17174.7
wakayama	30	12684	12954	13215	12797	13066	13354	12856	13137	13419	12617.2	12936.5	14315.3
tottori	31	7461	7664	7876	7502	7707	7913.02	7494.97	7707	7921	7100.02	7608.72	8035.03
shimane	32	9529.98	9764	9993	9563.98	9800	10044	9575	9818	10054	9590.23	9855.75	10439
okayama	33	22020	22362	22718	22302.9	22680	23058	22522	22911	23295	21800.6	22868.6	24913.4
hiroshima	34	31278	31705	32125	31763	32187.5	32633	32083	32556	33021	30262.2	31790.6	34957.8
yamaguchi	35	18933	19277	19610	19078	19425	19757	19146	19506	19858	18487.7	19415.7	20697.1
tokushima	36	9979	10213	10458	10059	10299	10540	10108	10350	10599	9891.61	10470.3	10973.5
kagawa	37	12009	12267	12542	12105	12366	12640	12169	12435	12719	12190.1	12335.2	13558.6
ehime	38	18130	18444	18761	18283.9	18591	18920	18332	18673	19013	18046.5	18779.6	20003
kochi	39	10202	10441	10688	10274	10519	10772	10280	10525	10782	10003.7	10428.3	11477.7
fukuoka	40	54492.9	55067	55653	55291.9	55903	56533	55927	56584	57243	53305.9	56440.2	61334.2
saga	41	9852	10092	10331	9932.98	10176	10430	9972.98	10208	10459.1	9968.61	10150	11209.6
nagasaki	42	17479	17806	18123	17584	17905	18227	17611	17947	18283	17656.2	18257.4	19318.6
kumamoto	43	21639	21998	22353	21842.9	22202	22569	21916	22281	22663	21168	22104.1	24438.9
oita	44	14553	14840	15127.1	14708	14998	15296	14816	15114	15420	14452.2	15111.5	16273.9
miyazaki	45	13713.9	13981	14254	13817	14107	14379	13873	14165	14455	14148.2	14527.3	16119
kagoshima	46	21692	22038	22380.1	21758	22119	22480	21740	22101.5	22490	21513.4	21990.3	23937
okinawa	47	12397	12671	12947	12570	12841	13111	12658	12936	13217	12398.6	13590.1	15062.8
