## Supplementary material for "Demographic analysis of mortality changes associated with the COVID-19 pandemic in Japan, 2020–2022": suppl_data_6

### Sheet: suppl_data_6_le_proj_5y
pref	pref_idx	y2020_lwr	y2020_med	y2020_upr	y2021_lwr	y2021_med	y2021_upr	y2022_lwr	y2022_med	y2022_upr	y2020_obs	y2021_obs	y2022_obs
hokkaido	1	84.341	84.4613	84.5741	84.5545	84.6747	84.7894	84.7576	84.8716	84.9885	84.3412	83.9821	83.5557
aomori	2	83.039	83.2798	83.5032	83.2566	83.4956	83.7286	83.4552	83.7038	83.9417	83.1213	82.9483	82.6607
iwate	3	83.8141	84.0551	84.2926	84.0485	84.2766	84.5128	84.2528	84.4888	84.7167	84.119	84.1466	83.1469
miyagi	4	84.7476	84.911	85.0754	84.9454	85.1114	85.2719	85.1249	85.2933	85.4552	84.87	84.7346	84.2046
akita	5	83.8704	84.1403	84.408	84.0596	84.3358	84.6084	84.2774	84.5418	84.7993	84.013	83.9561	83.3841
yamagata	6	84.511	84.7493	84.9955	84.6944	84.9494	85.1879	84.8963	85.1421	85.3817	84.4113	84.5523	83.9919
fukushima	7	83.8414	84.0315	84.2243	84.0572	84.2508	84.438	84.2624	84.4541	84.6387	83.9569	83.5761	83.2064
ibaraki	8	83.9175	84.0787	84.2326	84.1272	84.2829	84.4392	84.3295	84.4779	84.6354	83.949	84.0044	83.3805
tochigi	9	83.8877	84.08	84.2654	84.0994	84.285	84.4755	84.2885	84.4769	84.664	84.1614	83.9696	83.3836
gunma	10	84.2252	84.4232	84.6016	84.449	84.639	84.8226	84.639	84.8286	85.0093	84.3096	83.9714	83.6062
saitama	11	84.4882	84.5883	84.6837	84.6871	84.7874	84.883	84.8786	84.9776	85.068	84.4283	84.3152	83.8168
chiba	12	84.5998	84.7048	84.807	84.8045	84.913	85.014	84.9902	85.0968	85.1974	84.5888	84.4896	83.8658
tokyo	13	84.9788	85.0487	85.1209	85.1824	85.256	85.3306	85.3577	85.4314	85.5077	85.0125	84.8315	84.4049
kanagawa	14	85.0383	85.125	85.2115	85.2388	85.3267	85.4135	85.4234	85.5131	85.5979	85.0832	84.9498	84.3938
niigata	15	84.5592	84.7256	84.8966	84.7441	84.9182	85.0806	84.9426	85.1153	85.2851	84.7177	84.4257	84.2117
toyama	16	84.7177	84.9665	85.2036	84.9143	85.1714	85.4093	85.0924	85.344	85.5832	85.202	84.8049	84.2778
ishikawa	17	84.8896	85.1302	85.3648	85.09	85.327	85.5597	85.2662	85.506	85.7316	85.2637	85.2773	84.6544
fukui	18	84.9141	85.1993	85.4767	85.0961	85.3778	85.6556	85.2952	85.5827	85.8682	84.9324	85.1706	84.534
yamanashi	19	84.6568	84.9509	85.2395	84.8895	85.1607	85.4336	85.0636	85.3431	85.6141	85.0045	85.003	84.3954
nagano	20	85.4695	85.6483	85.8211	85.6607	85.8374	86.0134	85.8424	86.0087	86.1821	85.5211	85.6606	85.1419
gifu	21	84.5704	84.7487	84.9286	84.7624	84.9467	85.1269	84.9438	85.1265	85.3117	85.0608	84.7203	84.2415
shizuoka	22	84.6371	84.7739	84.9074	84.8407	84.9733	85.1102	85.0205	85.1527	85.2897	84.578	84.6764	84.1663
aichi	23	84.6856	84.7803	84.8737	84.884	84.9806	85.0782	85.0693	85.1615	85.2569	84.7328	84.6737	84.1711
mie	24	84.5068	84.6919	84.8876	84.723	84.9058	85.0935	84.8878	85.0825	85.2834	84.7052	84.7315	84.3982
shiga	25	85.3066	85.5093	85.7268	85.4854	85.6998	85.9115	85.657	85.8695	86.0755	85.7217	85.6104	85.1081
kyoto	26	85.2585	85.417	85.571	85.4575	85.612	85.7708	85.6324	85.7834	85.9439	85.5459	85.3906	84.6467
osaka	27	84.2642	84.3532	84.4416	84.4732	84.5609	84.6461	84.6657	84.7536	84.8404	84.2625	84.0387	83.5384
hyogo	28	84.9396	85.0501	85.1543	85.1347	85.2469	85.3573	85.3176	85.4274	85.5362	85.0392	84.8047	84.5984
nara	29	85.1838	85.3932	85.6102	85.353	85.5768	85.7925	85.5302	85.7391	85.9536	85.47	85.1948	84.6713
wakayama	30	84.0095	84.273	84.5225	84.2247	84.4916	84.7408	84.4168	84.677	84.9434	84.4942	84.285	83.7187
tottori	31	84.3649	84.6996	85.0416	84.5676	84.9136	85.2494	84.7753	85.1182	85.4571	85.3319	84.7622	84.4962
shimane	32	84.7693	85.089	85.4001	84.9799	85.2901	85.6078	85.1625	85.4851	85.784	84.9823	85.092	84.6572
okayama	33	85.0212	85.2045	85.3899	85.2155	85.3993	85.5778	85.3937	85.5731	85.7545	85.3857	85.1555	84.6926
hiroshima	34	84.9151	85.0664	85.2196	85.117	85.2745	85.425	85.2941	85.4541	85.6068	85.3859	85.1954	84.6401
yamaguchi	35	84.3589	84.5781	84.794	84.5598	84.7763	84.9948	84.7465	84.9719	85.1813	84.6371	84.3939	84.2356
tokushima	36	84.2124	84.5194	84.8253	84.4384	84.7345	85.0292	84.6105	84.9165	85.2213	84.4389	84.4658	84.1505
kagawa	37	84.6314	84.888	85.1319	84.8379	85.095	85.3552	85.0117	85.2723	85.5211	84.5829	84.8139	84.3816
ehime	38	84.2335	84.4632	84.6756	84.4434	84.6667	84.8829	84.64	84.8581	85.0798	84.5652	84.3032	84.101
kochi	39	84.2679	84.602	84.9219	84.4941	84.808	85.1165	84.6804	84.9969	85.3166	84.6155	84.4751	83.78
fukuoka	40	84.738	84.8554	84.9675	84.9371	85.0543	85.1674	85.1297	85.2442	85.3595	84.9354	84.6664	84.1487
saga	41	84.51	84.7824	85.0586	84.7186	85.0062	85.2752	84.8838	85.1663	85.4505	84.9054	84.7525	84.3246
nagasaki	42	84.4178	84.6414	84.8548	84.6169	84.8451	85.0574	84.8169	85.033	85.2453	84.3542	84.3468	84.3943
kumamoto	43	85.1073	85.2957	85.4869	85.301	85.4867	85.6786	85.4892	85.678	85.8668	85.3837	85.1898	84.4582
oita	44	84.9955	85.2194	85.4507	85.1804	85.4225	85.6453	85.375	85.6104	85.8382	85.2289	84.9509	84.6267
miyazaki	45	84.4844	84.725	84.9665	84.6911	84.9363	85.1902	84.873	85.1195	85.3615	84.3823	84.4103	83.7288
kagoshima	46	84.2613	84.4661	84.6714	84.4719	84.6767	84.8921	84.662	84.8718	85.0767	84.3778	84.483	83.8058
okinawa	47	84.471	84.7012	84.9383	84.6815	84.9219	85.1469	84.8723	85.1047	85.3314	84.5596	83.9939	83.2496
