## Supplementary material for "Demographic analysis of mortality changes associated with the COVID-19 pandemic in Japan, 2020–2022": suppl_data_7

### Sheet: suppl_data_7_projected_death_5y
pref	pref_idx	y2020_lwr	y2020_med	y2020_upr	y2021_lwr	y2021_med	y2021_upr	y2022_lwr	y2022_med	y2022_upr	y2020_obs	y2021_obs	y2022_obs
hokkaido	1	65391	65936	66478	66046	66581	67126	66405	66961.5	67508.1	65118.2	69060	74475.9
aomori	2	17938	18215	18494	18019	18297	18576	18021	18307	18588	17916.3	18795.1	20127.5
iwate	3	17364	17635	17908	17442	17715	17996	17441	17717	18001.1	17214	17640.1	19351.8
miyagi	4	24934.9	25267	25588	25169	25491	25823	25305.9	25636	25963.1	24647.1	25910.5	28054.5
akita	5	15530	15784	16031	15583	15836	16095	15540	15798	16061	15387.9	16027	17264.4
yamagata	6	15425	15687	15950	15455	15711	15971	15393	15653	15905	15356.5	15760.7	16891.2
fukushima	7	24750	25078	25401	24769	25094	25421	24707	25021	25347	24529.7	25572.6	27408.2
ibaraki	8	33132	33508.5	33904	33476	33840	34235	33667	34050	34437	32952.1	33832.8	37276.2
tochigi	9	22122	22426	22741	22311	22617	22933	22378	22685	23009	21715.7	22724.6	25005.3
gunma	10	22971	23278	23591	23112	23425	23746	23132	23439	23761	23300.2	24317	26602.9
saitama	11	70553	71133	71683	72011	72586	73167	73353	73932	74519.1	70806.2	75207.9	82267.4
chiba	12	62186	62712	63236	63360.9	63900	64450	64397.9	64944	65476	62159.4	65281.4	72298
tokyo	13	122943	123693	124454	125002	125800	126534	126751	127560	128360	121298	127721	139339
kanagawa	14	85540	86147	86769	87319.9	87940	88571	88777	89397	90038	84656.7	89751.8	98875.4
niigata	15	29560	29921	30292	29623	29987	30347	29587	29939	30309	29472.1	31005.8	32329.2
toyama	16	13108	13346	13574	13191	13423	13659	13235	13472	13707	12988.4	13657	15059.6
ishikawa	17	12797	13032	13263	12896	13138	13374	12968	13213	13447	12728.4	13220.7	14323.1
fukui	18	9278	9474	9672	9314.98	9510	9714	9317	9511	9702	9291.21	9725.73	10524.1
yamanashi	19	9835.98	10042	10246	9872	10074	10285	9852.98	10058	10255	9801.77	10112.2	11095.5
nagano	20	25876	26210	26545	26045	26381.5	26715	26094	26429	26780	25441.9	26013.7	28516.7
gifu	21	23401	23712.5	24027	23629	23936	24268	23715	24040	24347	22732.9	24138.5	26188.2
shizuoka	22	42094	42508	42945	42549	42965	43433	42810.9	43236	43666	42216.9	43216.8	47358.7
aichi	23	70961.9	71530	72101	72123.9	72722	73287	73071	73637	74223	70563.4	73810	81226.8
mie	24	21006	21301	21600	21168	21467	21768	21206	21526	21825	20728.2	21650.1	23352.8
shiga	25	13363	13605	13848	13558	13797.5	14041	13688	13927	14170	13046.7	13681.1	15050.6
kyoto	26	27500	27847.5	28185	27918	28261	28614	28235	28578	28924.1	26876.1	28330.5	31507.1
osaka	27	92170	92784	93431	93697.9	94362	95010	95056	95748	96380.1	91704.1	97337.2	106335
hyogo	28	59360.9	59852.5	60364	60175	60692	61223.1	60888	61432.5	61954.1	58690.1	62013.3	66575.5
nara	29	14950	15206	15458	15193.9	15437	15685	15368	15624	15872	14686.6	15580.8	17174.7
wakayama	30	12806	13034.5	13277	12856	13094	13334	12866	13102	13334	12617.2	12936.5	14315.3
tottori	31	7385.98	7560	7739.05	7394	7575	7750	7365.98	7543	7724	7100.02	7608.72	8035.03
shimane	32	9549	9759	9958	9561.97	9759	9958	9529	9740	9941	9590.23	9855.75	10439
okayama	33	22311	22618	22923	22515	22830	23148	22642	22960	23277	21800.6	22868.6	24913.4
hiroshima	34	31344	31704	32059.1	31664	32035	32404	31886	32242.5	32639	30262.2	31790.6	34957.8
yamaguchi	35	18794	19083	19369	18859	19152	19425	18859	19145	19441	18487.7	19415.7	20697.1
tokushima	36	10036	10245	10453	10081	10285	10486	10086	10293	10503	9891.61	10470.3	10973.5
kagawa	37	11990	12220	12446	12034	12259.5	12482	12057	12279	12514	12190.1	12335.2	13558.6
ehime	38	18113	18391	18668	18186	18456	18745	18179	18451	18731	18046.5	18779.6	20003
kochi	39	10184	10395	10607	10218	10428	10639	10186	10394	10602	10003.7	10428.3	11477.7
fukuoka	40	54157.9	54628	55103	54705	55209	55706	55112	55617	56110	53305.9	56440.2	61334.2
saga	41	9935	10147	10349	9978.98	10187	10399	9970	10176	10377	9968.61	10150	11209.6
nagasaki	42	17485	17766	18040	17520	17799	18076	17487	17762	18041	17656.2	18257.4	19318.6
kumamoto	43	21657	21955	22252	21775	22080	22386	21765.9	22069	22373	21168	22104.1	24438.9
oita	44	14635	14881	15134	14737	14977	15223	14769	15031	15281	14452.2	15111.5	16273.9
miyazaki	45	13881	14122	14359	13949	14191	14438	13928	14190	14430	14148.2	14527.3	16119
kagoshima	46	21787	22097	22405	21773	22087	22411	21665	21987	22292	21513.4	21990.3	23937
okinawa	47	12200	12429	12662	12301	12531	12749	12335	12560	12788	12398.6	13590.1	15062.8
